# Optical Genome Mapping: Clinical Validation and Diagnostic Utility for Enhanced Cytogenomic Analysis of Hematological Neoplasms

**DOI:** 10.1101/2022.03.14.22272363

**Authors:** Nikhil Shri Sahajpal, Ashis K Mondal, Tatiana Tvrdik, Jennifer Hauenstein, Huidong Shi, Kristin K. Deeb, Debra Saxe, Alex Hastie, Alka Chaubey, Natasha M. Savage, Vamsi Kota, Ravindra Kolhe

## Abstract

Hematological neoplasms are predominantly defined by chromosomal aberrations that include structural variations (SVs) and copy number variations (CNVs). The current standard-of-care (SOC) genetic testing for the detection of SVs and CNVs relies on a combination of traditional cytogenetic techniques that include karyotyping, fluorescence in situ hybridization (FISH), and chromosomal microarrays (CMA). These techniques are labor-intensive, time and cost-prohibitive, and often do not reveal the genetic complexity of the tumor. Optical genome mapping (OGM) is an emerging technology that can detect all classes of SVs in a single assay. We report the results from our clinical validation (in a CLIA setting) of the OGM technique for hematological neoplasms. The study included 92 sample runs (including replicates) using 69 well-characterized unique samples (59 hematological neoplasms and 10 controls). The technical (QC metrics and first-pass rate) and analytical performance [sensitivity, specificity, accuracy, positive predictive value (PPV), and negative predictive value (NPV)] were evaluated using the clinical samples. The reproducibility was evaluated by performing inter-run, intra-run, and inter-instrument comparisons using six samples run in triplicates. The limit of detection (LoD) for aneuploidy, translocation, interstitial deletion, and duplication was assessed. To confirm the LoD, samples at 12.5%, 10%, and 5% allele fractions (theoretical LoD range) were run in triplicates. The technical performance resulted in a 100% first-pass rate with all samples meeting the minimum QC metrics. The analytical performance showed a sensitivity of 98.7%, specificity of 100%, accuracy of 99.2%, PPV of 100%, and NPV of 98%, which included the detection of 61 aneuploidies, 34 deletions, 28 translocations, 11 duplications/amplifications, 15 insertions/additional material not identified with karyotyping, 12 marker chromosomes, and one each of ring chromosome, inversion and isochromosome. OGM demonstrated robust technical and analytical inter-run, intra-run, and inter-instrument reproducibility. The LoD was determined to be at 5% allele fraction for all the variant classes evaluated in the study. In addition, OGM demonstrated higher resolution to refine breakpoints, identify the additional genomic material, marker, and ring chromosomes. OGM identified several additional SVs, revealing the genomic architecture in these neoplasms that provides an opportunity for better tumor classification, prognostication, risk stratification, and therapy selection. This study is the first CLIA validation report for OGM for genome-wide structural variation detection in hematological neoplasms. Considering the technical and analytical advantages of OGM compared to the current SOC methods used for chromosomal characterization, we highly recommend OGM as a potential first-tier cytogenetic test for the evaluation of hematological neoplasms.
