## Supplementary file 2 for "Optical Genome Mapping: Clinical Validation and Diagnostic Utility for Enhanced Cytogenomic Analysis of Hematological Neoplasms"

### Sheet: QC
S.No.	GEM	vg N50 >=150kbp (Mbp)	Avg N50 >=20kbp (Mbp)	Avg Label Density (per 100kbp)	Avg Map Rate	Est Effective Coverage	Avg PLV	Avg NLV	DNA Collected (Gbp)
1	GEM_430	0.331	0.279	16.05	93.1	453	7.2	6	1505
2	GEM_434	0.37	0.323	16.6	92.6	449	8.1	6	1501
3	GEM_437	0.332	0.279	16.21	93.5	456	7	5.8	1506
4	GEM_439	0.326	0.248	16.35	89.9	437.1	4.1	4.7	1500
5	GEM_440	0.365	0.235	19.9	74.8	291.8	2.8	8.3	1205
6	GEM_450	0.34	0.299	16.5	94.5	463.1	6.7	5.1	1513
7	GEM_451	0.342	0.272	16.47	91.6	445.3	6.6	6.3	1501
8	GEM_454	0.297	0.209	16.64	87.8	429.7	6.4	6.1	1512
9	GEM_456	0.303	0.259	16.51	92.9	452.5	6.6	5	1504
10	GEM_156	0.372	0.247	18	76.7	293.9	4.6	7.5	1184
11	GEM_144	0.261	0.256	16.1	82.6	295.5	4.5	9.8	1206
12	GEM_158	0.316	0.3	16.7	85.1	301	6.8	10.6	1278
13	GEM_160	0.287	0.279	16.4	86.3	378	6.4	10.3	1326
14	GEM_173	0.252	0.163	16.26	84.4	348.34	5.26	9.93	1302
15	GEM_174	0.329	0.306	16.6	88.3	338.3	6.1	9.3	1306
16	GEM_204	0.33	0.188	16.01	84.7	237.47	4.99	10.71	889
17	GEM_232	0.333	0.311	16.3	87.9	278.3	5.1	11.9	1153
18	GEM_235	0.289	0.278	15.93	86.3	333.3	3.6	10.5	1305
19	GEM 351	0.305	0.246	15.1	91.5	451.534	4	11.4	1524
20	GEM 151	0.28	0.19	15.38	91.1	48.6	4.5	7	1520
21	GEM 433	0.315	0.218	15.06	90.7	441.3	3.2	8.4	1502
22	GEM 448	0.288	0.214	15.17	93.6	461	4.5	7	1522
23	GEM 449	0.377	0.276	16.26	81.5	397	2.6	13.2	1506
24	GEM 357	0.352	0.323	15.43	93	433.2	6.62	6.44	1497
25	GEM 389	0.273	0.222	15.86	84.8	360.56	10.5	10.5	1313
26	GEM 390	0.23	0.188	15.07	90.3	383.4	3.3	7	1311
27	GEM 391	0.298	0.251	13.65	67.2	285.53	8.5	17.8	1312
28	GEM 356	0.324	0.271	15.2	92.7	450.852	3.7	9.45	1502
29	CLL_2	0.279	0.19	14.83	91	444.7	3.7	6.2	1509
30	CLL_3	0.322	0.252	15.94	93.8	462	4.2	5.1	1522
31	CLL_5_A/B	0.307	0.257	15.32	94.3	476	2.9	6.2	1559
32	CLL_7	0.315	0.242	15.27	94.4	471.5	4.1	5.5	1541
33	CLL_8	0.356	0.295	15.71	94	457	3.6	6.7	1501
34	CLL_9_BM	0.337	0.226	15.27	93.4	455.4	3.5	6.5	1505
35	CLL_10	0.273	0.165	15.9	88.9	383.3	4	6.8	1332
36	CLL_11	0.283	0.215	15.68	91.9	448	4.2	6.7	1505
37	CLL_13_A/B	0.307	0.257	15.32	94.3	476	2.9	6.2	1559
38	MM_1 _2_S	0.313	0.253	15.4	92.6	461	4.3	5.9	1538
39	MM_10_2_S_F	0.231	0.138	15.97	81.5	398.5	3.8	6.6	1509
40	MM_13_2_S	0.261	0.12	17	66.9	283.7	4.2	7	1310
41	B_3_A_BM	0.306	0.222	15.7	93.5	457.8	4.8	6.6	1512
42	BN_1	0.244	0.063	16.3	78.7	154.2	5.5	6.7	1402
43	HS_5918	0.317	0.242	15.83	91.4	444	4.4	5.9	1501
44	HS_5527	0.352	0.278	17.63	88.8	435.2	4.1	5.3	1513
45	HS_8919	0.324	0.263	15.14	93.2	464.7	2.6	7.2	1539
46	HS_12112	0.326	0.262	16.13	94.4	465.2	4.5	5.5	1522
47	HS_19985	0.31	0.256	15.7	94	463	3.1	6.8	1522
48	HS_9128	0.297	0.247	15.19	92.5	452.1	2.5	9.2	1508
49	Lym 9	0.252	0.179	14.62	91.4	376.6	3.7	7.4	1273
50	Lym 14	0.279	0.184	15.66	87.4	424.8	4.2	7.3	1501
51	Lym 20	0.253	0.136	16.12	69.3	337	3.1	13	1503
52	MM-39-1/2	0.247	0.052	16.09	82.3	239.9	3.3	6.6	900
53	MM-43-1/2	0.306	0.243	15.45	93.1	456.6	3.1	5.8	1514
54	GEM-152	0.258	0.163	15.7	78.4	380.1	3.3	10	1500
55	GEM-472	0.312	0.248	14.97	92.2	456.1	2.6	10.1	1527
56	GEM-478	0.28	0.088	18.06	63.8	226	5	10.6	1018
57	GEM-480	0.294	0.192	16.67	80.5	392.3	3.3	10.9	1504
58	GEM-481	0.276	0.184	14.84	89.3	443.1	3.1	12	1533
59	GEM-490	0.28	0.178	12.82	83.9	411.17	2.6	13.5	1513
