## Supplementary file 3 for "Optical Genome Mapping: Clinical Validation and Diagnostic Utility for Enhanced Cytogenomic Analysis of Hematological Neoplasms"

### Sheet: Sheet1
S.No.	GEM	SVs detected in each sample (pre-filtered)									SVs post filteration criteria
		Insertion	Deletion	Inversion	Duplication	Intra-translocation	Inter-translocation	CNV gain	CNV loss		Insertion	Deletion	Inversion	Duplication	Intra-translocation	Inter-translocation	CNV gain	CNV loss
1	GEM_430	755	610	78	147	1	10	0	3		17	42	0	8	1	10	0	3
2	GEM_434	756	540	60	118	0	2	0	1		13	21	0	2	0	2	0	1
3	GEM_437	748	556	62	122	0	1	7	1		10	12	0	14	0	1	7	1
4	GEM_439	798	516	47	119	2	0	8	0		20	20	1	9	2	0	8	0
5	GEM_440	751	590	51	160	0	1	0	4		20	34	0	4	0	0	0	4
6	GEM_450	751	546	51	135	1	2	0	2		15	14	1	1	1	2	0	2
7	GEM_451	766	533	57	196	9	16	12	22		20	37	1	2	10	16	12	22
8	GEM_454	755	595	52	95	0	2	1	0		22	19	0	1	0	2	1	0
9	GEM_456	735	603	71	120	0	2	0	4		8	20	0	7	0	2	0	4
10	GEM_156	791	491	0	167	0	0	0	0		14	13	0	0	0	0	0	0
11	GEM_144	681	471	11	131	0	0	2	4		18	19	0	8	0	0	2	4
12	GEM_158	837	565	13	111	0	0	36	51		35	45	0	2	0	0	36	51
13	GEM_160	780	559	11	95	0	0	26	14		22	31	0	6	0	0	26	14
14	GEM_173	673	497	14	76	0	0	9	45		14	28	0	4	0	0	9	45
15	GEM_174	817	604	18	148	0	0	4	2		21	41	0	9	0	0	4	2
16	GEM_204	751	519	19	141	0	0	4	0		39	77	2	7	0	0	4	0
17	GEM_232	722	535	13	147	0	0	4	23		37	22	3	13	33	22	4	23
18	GEM_235	748	507	24	93	1	2	0	7		21	22	1	3	1	2	0	7
19	GEM 351	746	499	17	54	0	0	2	1		19	29	0	9	0	0	2	1
20	GEM 151	648	515	63	119	0	1	1	0		11	5	0	3	0	1	1	0
21	GEM 433	814	591	59	194	1	5	1	1		18	40	1	2	0	4	1	1
22	GEM 448	755	598	63	111	0	0	4	0		16	30	0	9	0	0	4	0
23	GEM 449	779	632	49	122	0	3	0	0		16	9	2	10	0	2	0	0
24	GEM 357	710	534	69	180	7	23	36	31		8	13	0	5	7	22	36	31
25	GEM 389	732	584	16	133	0	0	0	1		58	83	2	6	0	0	0	1
26	GEM 390	541	417	52	115	1	0	0	0		8	22	0	5	1	0	0	0
27	GEM 391	612	514	60	149	0	0	0	0		16	9	2	16	0	0	0	0
28	GEM 356	847	527	19	158	0	0	1	0		49	21	0	1	0	0	1	0
29	CLL_2	695	523	48	144	3	4	4	4		12	24	0	4	3	4	4	4
30	CLL_3	753	569	55	123	1	2	0	8		16	23	0	9	1	2	0	8
31	CLL_5_A/B	764	600	44	136	2	1	0	3		19	38	0	4	2	0	0	3
32	CLL_7	803	564	86	119	1	8	0	4		21	23	0	5	1	7	0	4
33	CLL_8	781	640	92	120	2	3	6	6		25	49	0	9	2	3	6	6
34	CLL_9_BM	733	583	59	152	5	12	2	4		7	26	3	3	5	12	2	4
35	CLL_10	647	457	68	96	0	0	0	2		5	16	0	0	0	0	0	2
36	CLL_11	681	443	60	158	1	0	1	0		10	8	0	7	1	0	1	0
37	CLL_13_A/B	631	453	75	111	0	1	0	0		13	9	1	2	0	0	0	0
38	MM_1 _2_S	797	587	78	152	5	10	15	11		22	43	0	1	5	9	15	11
39	MM_10_2_S_F	611	531	43	125	0	0	0	0		15	40	0	2	0	0	0	0
40	MM_13_2_S	607	445	48	139	0	0	1	0		5	6	0	4	0	1	1	0
41	B_3_A_BM	690	553	57	144	0	3	1	1		10	18	0	4	0	2	1	1
42	BN_1	563	394	35	78	0	3	0	0		17	18	2	2	0	3	0	0
43	HS_5918	746	571	52	97	2	3	1	5		13	15	0	8	2	1	1	5
44	HS_5527	702	561	47	87	0	0	0	0		9	18	0	1	0	0	0	0
45	HS_8919	774	600	64	157	1	5	0	4		18	22	0	7	0	4	0	4
46	HS_12112	754	594	70	129	9	31	34	15		15	34	1	3	9	31	34	15
47	HS_19985	785	627	78	157	6	4	0	6		20	25	0	10	5	4	0	6
48	HS_9128	843	678	65	177	14	1	8	6		17	27	1	115	14	1	8	6
49	Lym 9	607	514	44	113	0	7	16	3		27	28	3	14	0	7	16	3
50	Lym 14	701	526	71	132	2	2	59	3		21	22	1	4	2	2	59	3
51	Lym 20	609	600	69	93	12	30	23	33		17	42	2	5	12	30	23	33
52	MM-39-1/2	618	524	39	73	13	2	32	10		8	19	1	7	13	2	32	10
53	MM-43-1/2	628	542	46	84	28	5	52	15		8	48	1	2	28	5	52	15
54	GEM-152	656	587	49	120	0	0	1	1		12	31	0	9	0	0	1	1
55	GEM-472	702	627	46	132	2	0	1	0		8	22	0	3	2	0	1	0
56	GEM-478	645	529	45	118	0	1	0	2		9	17	1	2	0	1	0	2
57	GEM-480	620	516	49	90	2	1	2	11		10	18	1	1	2	1	2	11
58	GEM-481	785	649	58	127	1	7	16	14		12	18	0	1	1	7	16	14
59	GEM-490	681	544	50	93	0	2	0	1		9	18	0	3	0	2	0	1
