## Supplementary file 5 for "Optical Genome Mapping: Clinical Validation and Diagnostic Utility for Enhanced Cytogenomic Analysis of Hematological Neoplasms"

### Sheet: Sheet1
Sample ID	Instruments	Runs	Replicaes	vg N50 >=150kbp (Mbp)	Avg N50 >=20kbp (Mbp)	Avg Label Density (per 100kbp)	Avg Map Rate	Est Effective Coverage	Avg PLV	Avg NLV	DNA Collected (Gbp)	Scan Count	Target collection
GEM_430	1	Inter-run	Replicate 1	0.323	0.273	16.4	93.1	457.9	7.5	4.8	1519	52	1500
GEM_430	2		Replicate 2	0.335	0.298	15.84	93.6	455.6	4.2	6	15.2	37	1500
GEM_430	1		Replicate 3	0.331	0.279	16.05	93.1	453	7.2	6	1505	43	1500
GEM_434	1	Inter-run	Replicate 1	0.322	0.254	16.75	93.1	459.4	8	4.7	1524	35	1500
GEM_434	2		Replicate 2	0.338	0.284	16.2	93.7	459	4.2	5.7	1513	35	1500
GEM_434	1		Replicate 3	0.37	0.323	16.6	92.6	449	8.1	6	1501	41	1500
GEM_437	1	Inter-run	Replicate 1	0.321	0.271	16.78	93	460	7.2	4.6	1530	47	1500
GEM_437	2		Replicate 2	0.289	0.237	15.93	93	463	4.1	5.8	1539	40	1500
GEM_437	1		Replicate 3	0.332	0.279	16.21	93.5	456	7	5.8	1506	31	1500
GEM 433	1	Intra-run	Replicate 1	0.315	0.218	15.06	90.7	441.3	3.2	8.4	1502	60	1500
GEM 433	1		Replicate 2	0.31	0.208	14.99	89.9	441.9	3.3	8.4	1518.3	58	1500
GEM 433	1		Replicate 3	0.32	0.23	14.95	89.5	435.4	3.5	8.6	1501	52	1500
GEM 449	2	Intra-run	Replicate 1	0.377	0.276	16.26	81.5	397	2.6	13.2	1506	81	1500
GEM 449	2		Replicate 2	0.366	0.272	16.38	77.5	376.5	2.6	14.6	1500	70	1500
GEM 449	2		Replicate 3	0.365	0.278	15.25	90.2	442.5	2.5	10.9	1514	55	1500
HS_8919	1	Intra-run	Replicate 1	0.324	0.263	15.14	93.2	464.7	2.6	7.2	1539	34	1500
HS_8919	1		Replicate 2	0.322	0.266	15.06	93.5	460	2.7	7.5	1520	31	1500
HS_8919	1		Replicate 3	0.325	0.268	14.96	93.9	468.7	2.7	7.5	1541	36	1500
